# Estimating disease heritability from complex pedigrees allowing for ascertainment and covariates

**DOI:** 10.1101/2023.07.13.23292588

**Authors:** Doug Speed, David M. Evans

## Abstract

We propose TetraHer, a method for estimating the liability heritability of binary phenotypes. TetraHer has five key features. Firstly, it can be applied to data from complex pedigrees, that contain multiple types of relationships. Secondly, it can correct for ascertainment of cases or controls. Thirdly, it can accommodate covariates. Fourthly, it can model the contribution of common environment. Fifthly, it produces a likelihood, that can be used for significance testing. We first demonstrate the validity of TetraHer on simulated data. We then use TetraHer to estimate liability heritability for 229 codes from the tenth International Classification of Diseases (ICD-10). We identify 118 codes with significant heritability (P<0.05/229), which can be used in future analyses for investigating the genetic architecture of human diseases.
