## Supplementary Tables for "Estimating disease heritability from complex pedigrees allowing for ascertainment and covariates"

### Sheet: Supp Table 1
Level	Chapter	Code	Node_ID	Sex	Parent_Code	Prevalence	h2L	SD	Marginal h2L	SD	Var(F)/Var(L)	Description
1	1	Block_B95-B98	42	Both	Chapter_I	0.052357	0.0662	0.0515	0.0547	0.0625	0.0486	Bacterial, viral and other infectious agents
1	2	Block_C15-C26	45	Both	Chapter_II	0.0282527	-0.0238	0.0899	0.0913	-0.0216	0.0817	Malignant neoplasms of digestive organs
1	2	Block_C43-C44	48	Both	Chapter_II	0.0537465	0.3965	0.0463	0.0899	0.3609	0.0421	Melanoma and other malignant neoplasms of skin
1	2	Block_C50-C50	50	Females	Chapter_II	0.0627966	0.4126	0.0692	0.0144	0.4067	0.0682	Malignant neoplasm of breast
1	2	Block_C60-C63	52	Males	Chapter_II	0.058866	0.5353	0.0972	0.1254	0.4681	0.085	Malignant neoplasms of male genital organs
1	2	Block_C76-C80	56	Both	Chapter_II	0.0434053	-0.029	0.0631	0.0588	-0.0273	0.0594	Malignant neoplasms of ill-defined, secondary and unspecified sites
1	2	Block_D10-D36	60	Both	Chapter_II	0.149171	0.1634	0.028	0.0165	0.1607	0.0276	Benign neoplasms
1	3	Block_D50-D53	62	Both	Chapter_III	0.0405034	0.2448	0.0548	0.041	0.2348	0.0526	Nutritional anaemias
1	3	Block_D60-D64	64	Both	Chapter_III	0.05354	0.1094	0.0508	0.0571	0.1032	0.0479	Aplastic and other anaemias
1	4	Block_E00-E07	68	Both	Chapter_IV	0.0636629	0.3987	0.0416	0.1118	0.3541	0.0369	Disorders of thyroid gland
1	4	Block_E10-E14	69	Both	Chapter_IV	0.073095	0.5996	0.0384	0.1057	0.5363	0.0344	Diabetes mellitus
1	4	Block_E65-E68	74	Both	Chapter_IV	0.0623688	0.4142	0.0425	0.0279	0.4026	0.0413	Obesity and other hyperalimentation
1	4	Block_E70-E90	75	Both	Chapter_IV	0.180866	0.267	0.028	0.1785	0.2194	0.023	Metabolic disorders
1	5	Block_F10-F19	77	Both	Chapter_V	0.0597805	0.2396	0.0471	0.0658	0.2239	0.044	Mental and behavioural disorders due to psychoactive substance use
1	5	Block_F30-F39	79	Both	Chapter_V	0.0562712	0.2577	0.0468	0.0345	0.2488	0.0452	Mood [affective] disorders
1	5	Block_F40-F48	80	Both	Chapter_V	0.044485	0.2912	0.0541	0.0317	0.282	0.0524	Neurotic, stress-related and somatoform disorders
1	6	Block_G40-G47	92	Both	Chapter_VI	0.0557512	0.1736	0.0486	0.0192	0.1702	0.0477	Episodic and paroxysmal disorders
1	6	Block_G50-G59	93	Both	Chapter_VI	0.0598678	0.2797	0.0433	0.0237	0.2731	0.0423	Nerve, nerve root and plexus disorders
1	7	Block_H00-H06	98	Both	Chapter_VII	0.0332586	0.1022	0.067	0.0402	0.0981	0.0643	Disorders of eyelid, lacrimal system and orbit
1	7	Block_H25-H28	101	Both	Chapter_VII	0.10446	0.3261	0.0377	0.255	0.2429	0.0281	Disorders of lens
1	7	Block_H30-H36	102	Both	Chapter_VII	0.0349973	0.245	0.068	0.1004	0.2204	0.0611	Disorders of choroid and retina
1	7	Block_H40-H42	103	Both	Chapter_VII	0.0236835	0.6524	0.0692	0.1109	0.5801	0.0615	Glaucoma
1	8	Block_H90-H95	112	Both	Chapter_VIII	0.0259503	0.1717	0.0764	0.0832	0.1574	0.07	Other disorders of ear
1	9	Block_I10-I15	115	Both	Chapter_IX	0.278375	0.4015	0.0233	0.211	0.3168	0.0184	Hypertensive diseases
1	9	Block_I20-I25	116	Both	Chapter_IX	0.105091	0.3689	0.0363	0.1814	0.302	0.0298	Ischaemic heart diseases
1	9	Block_I26-I28	117	Both	Chapter_IX	0.02021	0.2045	0.0916	0.0608	0.1921	0.086	Pulmonary heart disease and diseases of pulmonary circulation
1	9	Block_I30-I52	118	Both	Chapter_IX	0.129084	0.2737	0.0332	0.178	0.225	0.0273	Other forms of heart disease
1	9	Block_I60-I69	119	Both	Chapter_IX	0.0383399	0.1734	0.0689	0.1263	0.1515	0.0602	Cerebrovascular diseases
1	9	Block_I70-I79	120	Both	Chapter_IX	0.0333141	0.1416	0.0691	0.0919	0.1286	0.0628	Diseases of arteries, arterioles and capillaries
1	9	Block_I80-I89	121	Both	Chapter_IX	0.11232	0.1656	0.032	0.0234	0.1617	0.0313	Diseases of veins, lymphatic vessels and lymph nodes, not elsewhere classified
1	9	Block_I95-I99	122	Both	Chapter_IX	0.0324726	0.1505	0.0725	0.0811	0.1383	0.0667	Other and unspecified disorders of the circulatory system
1	10	Block_J09-J18	124	Both	Chapter_X	0.053544	0.207	0.051	0.0987	0.1866	0.0459	Influenza and pneumonia
1	10	Block_J20-J22	125	Both	Chapter_X	0.032806	0.1566	0.0688	0.0651	0.1464	0.0643	Other acute lower respiratory infections
1	10	Block_J30-J39	126	Both	Chapter_X	0.0478355	0.1508	0.0547	0.0089	0.1494	0.0542	Other diseases of upper respiratory tract
1	10	Block_J40-J47	127	Both	Chapter_X	0.12153	0.3079	0.0308	0.0436	0.2945	0.0294	Chronic lower respiratory diseases
1	10	Block_J90-J94	131	Both	Chapter_X	0.0343423	0.1168	0.0736	0.1107	0.1039	0.0655	Other diseases of pleura
1	10	Block_J95-J99	132	Both	Chapter_X	0.0334015	0.1302	0.0715	0.0912	0.1183	0.065	Other diseases of the respiratory system
1	11	Block_K00-K14	133	Both	Chapter_XI	0.052099	0.0459	0.0515	0.0086	0.0455	0.051	Diseases of oral cavity, salivary glands and jaws
1	11	Block_K20-K31	134	Both	Chapter_XI	0.210472	0.2438	0.0241	0.0652	0.2279	0.0225	Diseases of oesophagus, stomach and duodenum
1	11	Block_K40-K46	136	Both	Chapter_XI	0.162438	0.1669	0.0282	0.0886	0.1521	0.0257	Hernia
1	11	Block_K50-K52	137	Both	Chapter_XI	0.0576408	0.1498	0.0466	0.0177	0.1472	0.0458	Noninfective enteritis and colitis
1	11	Block_K55-K64	138	Both	Chapter_XI	0.254628	0.2047	0.0227	0.0517	0.1941	0.0215	Other diseases of intestines
1	11	Block_K70-K77	140	Both	Chapter_XI	0.025728	0.1406	0.083	0.0289	0.1365	0.0806	Diseases of liver
1	11	Block_K80-K87	141	Both	Chapter_XI	0.0649967	0.2709	0.042	0.0389	0.2603	0.0404	Disorders of gallbladder, biliary tract and pancreas
1	11	Block_K90-K93	142	Both	Chapter_XI	0.0520514	0.2224	0.0493	0.02	0.2179	0.0483	Other diseases of the digestive system
1	12	Block_L00-L08	143	Both	Chapter_XII	0.039892	0.1174	0.0642	0.0221	0.1148	0.0627	Infections of the skin and subcutaneous tissue
1	12	Block_L60-L75	149	Both	Chapter_XII	0.0308013	0.1758	0.0699	0.0069	0.1746	0.0694	Disorders of skin appendages
1	12	Block_L80-L99	150	Both	Chapter_XII	0.0624958	0.2086	0.0448	0.0414	0.1999	0.0429	Other disorders of the skin and subcutaneous tissue
1	13	Block_M05-M14	152	Both	Chapter_XIII	0.086346	0.1381	0.0387	0.0961	0.1248	0.035	Inflammatory polyarthropathies
1	13	Block_M15-M19	153	Both	Chapter_XIII	0.174089	0.327	0.0267	0.1188	0.2882	0.0236	Arthrosis
1	13	Block_M20-M25	154	Both	Chapter_XIII	0.116357	0.1995	0.0316	0.016	0.1964	0.0311	Other joint disorders
1	13	Block_M45-M49	156	Both	Chapter_XIII	0.0533773	0.2946	0.0487	0.0705	0.2738	0.0453	Spondylopathies
1	13	Block_M50-M54	157	Both	Chapter_XIII	0.0762589	0.2533	0.0389	0.0211	0.248	0.0381	Other dorsopathies
1	13	Block_M65-M68	159	Both	Chapter_XIII	0.0302495	0.2007	0.0689	0.0093	0.1988	0.0683	Disorders of synovium and tendon
1	13	Block_M70-M79	160	Both	Chapter_XIII	0.0977472	0.1844	0.0353	0.0214	0.1805	0.0346	Other soft tissue disorders
1	13	Block_M80-M85	161	Both	Chapter_XIII	0.0455966	0.2961	0.0554	0.1561	0.2499	0.0467	Disorders of bone density and structure
1	14	Block_N17-N19	167	Both	Chapter_XIV	0.0613604	0.1684	0.0497	0.162	0.1411	0.0416	Renal failure
1	14	Block_N20-N23	168	Both	Chapter_XIV	0.0214327	0.3473	0.0916	0.0411	0.3331	0.0879	Urolithiasis
1	14	Block_N30-N39	170	Both	Chapter_XIV	0.102531	0.094	0.0355	0.0608	0.0883	0.0334	Other diseases of urinary system
1	14	Block_N40-N51	171	Males	Chapter_XIV	0.157805	0.3115	0.0655	0.0984	0.2808	0.059	Diseases of male genital organs
1	14	Block_N60-N64	172	Females	Chapter_XIV	0.0271645	0.2415	0.1109	0.0068	0.2398	0.1101	Disorders of breast
1	14	Block_N70-N77	173	Females	Chapter_XIV	0.0315862	0.1269	0.1068	0.028	0.1234	0.1038	Inflammatory diseases of female pelvic organs
1	14	Block_N80-N98	174	Females	Chapter_XIV	0.24451	0.2063	0.0372	0.0072	0.2048	0.0369	Noninflammatory disorders of female genital tract
1	15	Block_O30-O48	179	Females	Chapter_XV	0.0291911	0.4469	0.1613	0.5049	0.2212	0.0798	Maternal care related to the fetus and amniotic cavity and possible delivery problems
1	15	Block_O60-O75	180	Females	Chapter_XV	0.0411447	0.0274	0.156	0.5456	0.0124	0.0709	Complications of labour and delivery
2	1	A09	353	Both	Block_A00-A09	0.0360334	0.202	0.0618	0.0331	0.1953	0.0597	Diarrhoea and gastro-enteritis of presumed infectious origin
2	1	A41	505	Both	Block_A30-A49	0.026506	-0.0428	0.0915	0.0745	-0.0396	0.0847	Other septicaemia
2	1	B96	1183	Both	Block_B95-B98	0.0328616	0.053	0.0699	0.0627	0.0497	0.0655	Other bacterial agents as the cause of diseases classified to other chapters
2	2	C44	1425	Both	Block_C43-C44	0.0474584	0.4092	0.0502	0.1044	0.3665	0.045	Other malignant neoplasms of skin
2	2	C50	1475	Females	Block_C50-C50	0.0627966	0.4126	0.0692	0.0144	0.4067	0.0682	Malignant neoplasm of breast
2	2	C61	1522	Males	Block_C60-C63	0.0568181	0.5844	0.0972	0.1361	0.5049	0.084	Malignant neoplasm of prostate
2	2	C77	1610	Both	Block_C76-C80	0.0228737	0.0763	0.0888	0.028	0.0742	0.0863	Secondary and unspecified malignant neoplasm of lymph nodes
2	2	C78	1619	Both	Block_C76-C80	0.0227348	-0.0645	0.1039	0.069	-0.0601	0.0968	Secondary malignant neoplasm of respiratory and digestive organs
2	2	D12	1846	Both	Block_D10-D36	0.0548977	0.3125	0.0469	0.055	0.2954	0.0443	Benign neoplasm of colon, rectum, anus and anal canal
2	2	D25	1941	Females	Block_D10-D36	0.0506883	0.3106	0.0784	0.0134	0.3064	0.0774	Leiomyoma of uterus
2	3	D50	2102	Both	Block_D50-D53	0.0369068	0.2628	0.0573	0.0387	0.2526	0.0551	Iron deficiency anaemia
2	3	D64	2179	Both	Block_D60-D64	0.0499236	0.0939	0.0533	0.0572	0.0886	0.0503	Other anaemias
2	4	E03	2308	Both	Block_E00-E07	0.0540283	0.4471	0.0453	0.1138	0.3962	0.0401	Other hypothyroidism
2	4	E11	2356	Both	Block_E10-E14	0.0686211	0.6304	0.0395	0.1125	0.5595	0.035	Non-insulin-dependent diabetes mellitus
2	4	E66	2567	Both	Block_E65-E68	0.0621941	0.4152	0.0425	0.0283	0.4034	0.0413	Obesity
2	4	E78	2634	Both	Block_E70-E90	0.137675	0.3508	0.0313	0.1756	0.2892	0.0258	Disorders of lipoprotein metabolism and other lipidaemias
2	4	E87	2681	Both	Block_E70-E90	0.0380977	0.105	0.067	0.12	0.0924	0.059	Other disorders of fluid, electrolyte and acid-base balance
2	5	F17	2830	Both	Block_F10-F19	0.0448225	0.3123	0.0513	0.0556	0.2949	0.0485	Mental and behavioural disorders due to use of tobacco
2	5	F32	2911	Both	Block_F30-F39	0.053548	0.2651	0.048	0.035	0.2558	0.0463	Depressive episode
2	5	F41	2942	Both	Block_F40-F48	0.0383716	0.3215	0.0577	0.0323	0.3111	0.0559	Other anxiety disorders
2	6	G47	3348	Both	Block_G40-G47	0.0212143	0.36	0.0891	0.0516	0.3415	0.0845	Sleep disorders
2	6	G56	3400	Both	Block_G50-G59	0.0331871	0.3605	0.0582	0.0261	0.3511	0.0567	Mononeuropathies of upper limb
2	7	H25	3691	Both	Block_H25-H28	0.0527342	0.283	0.0511	0.2154	0.2221	0.0401	Senile cataract
2	7	H26	3697	Both	Block_H25-H28	0.0702765	0.3236	0.0475	0.2166	0.2535	0.0372	Other cataract
2	7	H40	3759	Both	Block_H40-H42	0.0236796	0.6524	0.0692	0.1109	0.5801	0.0615	Glaucoma
2	9	I10	4052	Both	Block_I10-I15	0.27793	0.4057	0.0233	0.2107	0.3202	0.0184	Essential (primary) hypertension
2	9	I20	4070	Both	Block_I20-I25	0.0588674	0.3282	0.0484	0.152	0.2783	0.041	Angina pectoris
2	9	I21	4075	Both	Block_I20-I25	0.0294357	0.2211	0.08	0.1174	0.1951	0.0706	Acute myocardial infarction
2	9	I25	4102	Both	Block_I20-I25	0.0902404	0.3832	0.0404	0.189	0.3108	0.0327	Chronic ischaemic heart disease
2	9	I44	4203	Both	Block_I30-I52	0.0211548	0.0937	0.1067	0.1393	0.0807	0.0918	Atrioventricular and left bundle-branch block
2	9	I48	4231	Both	Block_I30-I52	0.0683035	0.4331	0.0454	0.1912	0.3503	0.0368	Atrial fibrillation and flutter
2	9	I50	4247	Both	Block_I30-I52	0.0293841	0.3324	0.0742	0.163	0.2782	0.0621	Heart failure
2	9	I51	4251	Both	Block_I30-I52	0.0271571	-0.0314	0.0925	0.1142	-0.0278	0.0819	Complications and ill-defined descriptions of heart disease
2	9	I83	4425	Both	Block_I80-I89	0.0327624	0.4241	0.0569	0.024	0.4139	0.0556	Varicose veins of lower extremities
2	9	I84	4430	Both	Block_I80-I89	0.0615073	0.1401	0.0439	0.016	0.1379	0.0432	Haemorrhoids
2	9	I95	4467	Both	Block_I95-I99	0.030579	0.166	0.0747	0.084	0.1521	0.0684	Hypotension
2	10	J18	4552	Both	Block_J09-J18	0.0476569	0.2259	0.0553	0.1036	0.2025	0.0496	Pneumonia, organism unspecified
2	10	J22	4574	Both	Block_J20-J22	0.0321034	0.1466	0.0697	0.0655	0.137	0.0652	Unspecified acute lower respiratory infection
2	10	J44	4643	Both	Block_J40-J47	0.0386138	0.4447	0.0595	0.1526	0.3768	0.0504	Other chronic obstructive pulmonary disease
2	10	J45	4648	Both	Block_J40-J47	0.0880927	0.3609	0.0352	0.0155	0.3554	0.0346	Asthma
2	10	J90	4722	Both	Block_J90-J94	0.0280066	0.0812	0.0858	0.0885	0.074	0.0782	Pleural effusion, not elsewhere classified
2	10	J98	4760	Both	Block_J95-J99	0.0215835	0.1039	0.0966	0.0681	0.0968	0.09	Other respiratory disorders
2	11	K20	4900	Both	Block_K20-K31	0.0302297	0.2754	0.0632	0.0438	0.2633	0.0605	Oesophagitis
2	11	K21	4901	Both	Block_K20-K31	0.0987078	0.2061	0.0341	0.038	0.1983	0.0328	Gastro-oesophageal reflux disease
2	11	K22	4904	Both	Block_K20-K31	0.0379191	0.2528	0.0594	0.0555	0.2387	0.0561	Other diseases of oesophagus
2	11	K29	4959	Both	Block_K20-K31	0.101784	0.2002	0.0336	0.0577	0.1886	0.0316	Gastritis and duodenitis
2	11	K30	4970	Both	Block_K20-K31	0.0332308	0.1198	0.0651	0.0372	0.1153	0.0626	Dyspepsia
2	11	K31	4971	Both	Block_K20-K31	0.0334332	0.1335	0.0667	0.0453	0.1274	0.0636	Other diseases of stomach and duodenum
2	11	K40	4998	Males	Block_K40-K46	0.10436	0.319	0.0734	0.0591	0.3001	0.0691	Inguinal hernia
2	11	K44	5026	Both	Block_K40-K46	0.099208	0.2018	0.0346	0.0645	0.1887	0.0323	Diaphragmatic hernia
2	11	K52	5052	Both	Block_K50-K52	0.0483833	0.1217	0.0519	0.0206	0.1192	0.0509	Other non-infective gastro-enteritis and colitis
2	11	K57	5074	Both	Block_K55-K64	0.119394	0.3288	0.0316	0.086	0.3005	0.0289	Diverticular disease of intestine
2	11	K58	5083	Both	Block_K55-K64	0.0236915	0.0952	0.0862	0.0417	0.0912	0.0826	Irritable bowel syndrome
2	11	K59	5086	Both	Block_K55-K64	0.0542665	0.1053	0.0508	0.0528	0.0998	0.0481	Other functional intestinal disorders
2	11	K62	5107	Both	Block_K55-K64	0.074802	0.08	0.0407	0.0162	0.0787	0.04	Other diseases of anus and rectum
2	11	K63	5118	Both	Block_K55-K64	0.0628253	0.2677	0.0443	0.039	0.2573	0.0426	Other diseases of intestine
2	11	K64	5127	Both	Block_K55-K64	0.0311665	0.1187	0.0682	0.0099	0.1175	0.0675	Haemorrhoids and perianal venous thrombosis
2	11	K80	5209	Both	Block_K80-K87	0.049872	0.2478	0.0492	0.0385	0.2383	0.0473	Cholelithiasis
2	11	K92	5274	Both	Block_K90-K93	0.0399119	0.121	0.0613	0.0214	0.1184	0.0599	Other diseases of digestive system
2	12	L03	5296	Both	Block_L00-L08	0.0286457	0.0484	0.0847	0.0289	0.047	0.0823	Cellulitis
2	12	L72	5568	Both	Block_L60-L75	0.0237867	0.1737	0.0818	0.0073	0.1724	0.0812	Follicular cysts of skin and subcutaneous tissue
2	12	L98	5671	Both	Block_L80-L99	0.0215081	0.1994	0.0909	0.0264	0.1942	0.0885	Other disorders of skin and subcutaneous tissue, not elsewhere classified
2	13	M10	6288	Males	Block_M05-M14	0.0315713	0.2842	0.1442	0.0683	0.2648	0.1344	Gout
2	13	M13	6489	Both	Block_M05-M14	0.0562077	0.1725	0.0491	0.1031	0.1547	0.0441	Other arthritis
2	13	M15	6543	Both	Block_M15-M19	0.0207261	0.1743	0.0901	0.0856	0.1594	0.0824	Polyarthrosis
2	13	M16	6553	Both	Block_M15-M19	0.0483397	0.2874	0.0539	0.0977	0.2593	0.0486	Coxarthrosis [arthrosis of hip]
2	13	M17	6563	Both	Block_M15-M19	0.0741351	0.3686	0.04	0.0695	0.343	0.0372	Gonarthrosis [arthrosis of knee]
2	13	M19	6579	Both	Block_M15-M19	0.0802961	0.2602	0.0387	0.1078	0.2322	0.0345	Other arthrosis
2	13	M20	6635	Females	Block_M20-M25	0.0447189	0.3983	0.0831	0.031	0.3859	0.0805	Acquired deformities of fingers and toes
2	13	M23	6763	Both	Block_M20-M25	0.0430996	0.2426	0.0559	0.0118	0.2398	0.0552	Internal derangement of knee
2	13	M25	6965	Both	Block_M20-M25	0.0491098	0.1032	0.0525	0.0237	0.1008	0.0513	Other joint disorders, not elsewhere classified
2	13	M47	7519	Both	Block_M45-M49	0.0346758	0.251	0.0624	0.0706	0.2333	0.058	Spondylosis
2	13	M48	7575	Both	Block_M45-M49	0.0202378	0.3439	0.0869	0.0645	0.3217	0.0813	Other spondylopathies
2	13	M51	7749	Both	Block_M50-M54	0.0282567	0.3261	0.0677	0.0106	0.3226	0.067	Other intervertebral disk disorders
2	13	M54	7827	Both	Block_M50-M54	0.0567277	0.2362	0.047	0.0283	0.2295	0.0457	Dorsalgia
2	13	M75	8662	Both	Block_M70-M79	0.0296064	0.2341	0.0697	0.0088	0.2321	0.069	Shoulder lesions
2	13	M79	8872	Both	Block_M70-M79	0.0484111	0.254	0.0525	0.0312	0.2461	0.0508	Other soft tissue disorders, not elsewhere classified
2	13	M81	9072	Females	Block_M80-M85	0.0494281	0.3279	0.0872	0.1515	0.2782	0.074	Osteoporosis without pathological fracture
2	14	N17	10297	Both	Block_N17-N19	0.0371172	0.23	0.0682	0.1341	0.1992	0.059	Acute renal failure
2	14	N18	10303	Both	Block_N17-N19	0.0337746	0.219	0.0675	0.1724	0.1812	0.0558	Chronic renal failure
2	14	N32	10360	Both	Block_N30-N39	0.0317659	0.1329	0.0764	0.0728	0.1232	0.0709	Other disorders of bladder
2	14	N39	10391	Both	Block_N30-N39	0.0703797	0.0808	0.044	0.0671	0.0754	0.041	Other disorders of urinary system
2	14	N40	10399	Males	Block_N40-N51	0.105332	0.4705	0.0787	0.1752	0.3881	0.0649	Hyperplasia of prostate
2	14	N81	10526	Females	Block_N80-N98	0.0645285	0.2708	0.0701	0.0441	0.2588	0.067	Female genital prolapse
2	14	N83	10545	Females	Block_N80-N98	0.0279088	0.0946	0.1201	0.021	0.0926	0.1176	Noninflammatory disorders of ovary, Fallopian tube and broad ligament
2	14	N84	10556	Females	Block_N80-N98	0.0550954	0.1536	0.0817	0.0035	0.1531	0.0814	Polyp of female genital tract
2	14	N85	10563	Females	Block_N80-N98	0.028351	0.1925	0.1226	0.0139	0.1899	0.1209	Other noninflammatory disorders of uterus, except cervix
2	14	N92	10617	Females	Block_N80-N98	0.0608142	0.3031	0.0824	0.1327	0.2629	0.0714	Excessive, frequent and irregular menstruation
2	14	N95	10639	Females	Block_N80-N98	0.0551248	0.0945	0.0928	0.0461	0.0902	0.0885	Menopausal and other perimenopausal disorders
2	15	O70	11009	Females	Block_O60-O75	0.024084	-0.0029	0.2035	0.4942	-0.0015	0.1029	Perineal laceration during delivery
3	1	A099	355	Both	A09	0.0341121	0.1714	0.0645	0.0327	0.1658	0.0624	Gastroenteritis and colitis of unspecified origin
3	1	A419	513	Both	A41	0.0214724	-0.1332	0.1139	0.0693	-0.124	0.106	Septicaemia, unspecified
3	2	C443	1429	Both	C44	0.0248983	0.377	0.0724	0.0945	0.3413	0.0655	Skin of other and unspecified parts of face
3	2	C509	1484	Females	C50	0.0452569	0.5582	0.0773	0.0131	0.5508	0.0763	Breast, unspecified
3	2	D125	1852	Both	D12	0.022044	0.1566	0.0869	0.0466	0.1493	0.0828	Sigmoid colon
3	2	D259	1945	Females	D25	0.0403856	0.4002	0.0836	0.0136	0.3947	0.0825	Leiomyoma of uterus, unspecified
3	3	D509	2106	Both	D50	0.0282051	0.2869	0.0644	0.0386	0.2758	0.0619	Iron deficiency anaemia, unspecified
3	3	D649	2186	Both	D64	0.0497648	0.0954	0.0534	0.057	0.09	0.0504	Anaemia, unspecified
3	4	E039	2316	Both	E03	0.0538378	0.4506	0.0453	0.114	0.3992	0.0401	Hypothyroidism, unspecified
3	4	E119	2366	Both	E11	0.0675969	0.6148	0.0399	0.1117	0.5461	0.0354	Without complications
3	4	E669	2572	Both	E66	0.0586094	0.352	0.0448	0.0281	0.3421	0.0435	Obesity, unspecified
3	4	E780	2635	Both	E78	0.127111	0.3464	0.0327	0.1699	0.2876	0.0272	Pure hypercholesterolaemia
3	4	E785	2640	Both	E78	0.0214803	0.2303	0.092	0.1013	0.2069	0.0827	Hyperlipidaemia, unspecified
3	5	F171	2832	Both	F17	0.0438856	0.2897	0.0525	0.0546	0.2738	0.0496	Harmful use
3	5	F329	2917	Both	F32	0.0524761	0.2653	0.0485	0.0356	0.2558	0.0467	Depressive episode, unspecified
3	5	F419	2948	Both	F41	0.0312221	0.3412	0.0646	0.0313	0.3306	0.0625	Anxiety disorder, unspecified
3	6	G560	3401	Both	G56	0.0300629	0.3931	0.0605	0.0292	0.3816	0.0588	Carpal tunnel syndrome
3	7	H251	3693	Both	H25	0.0329172	0.308	0.0659	0.1994	0.2466	0.0528	Senile nuclear cataract
3	7	H269	3704	Both	H26	0.0610826	0.3747	0.0509	0.2182	0.2929	0.0398	Cataract, unspecified
3	9	I209	4074	Both	I20	0.0511383	0.341	0.0523	0.1564	0.2877	0.0441	Angina pectoris, unspecified
3	9	I251	4104	Both	I25	0.0647982	0.4304	0.0475	0.1613	0.361	0.0399	Atherosclerotic heart disease
3	9	I252	4105	Both	I25	0.0333102	0.2896	0.0716	0.1645	0.2419	0.0598	Old myocardial infarction
3	9	I259	4111	Both	I25	0.0488875	0.3508	0.058	0.1882	0.2848	0.0471	Chronic ischaemic heart disease, unspecified
3	9	I489	4237	Both	I48	0.0390068	0.3369	0.0644	0.1761	0.2776	0.053	Atrial fibrillation and atrial flutter, unspecified
3	9	I839	4429	Both	I83	0.0302574	0.433	0.0591	0.0244	0.4224	0.0577	Varicose veins of lower extremities without ulcer or inflammation
3	9	I849	4440	Both	I84	0.0337945	0.1095	0.063	0.0217	0.1071	0.0617	Unspecified haemorrhoids without complication
3	9	I959	4472	Both	I95	0.0212302	0.078	0.0992	0.0563	0.0736	0.0936	Hypotension, unspecified
3	10	J181	4554	Both	J18	0.0313571	0.2531	0.0688	0.0915	0.23	0.0625	Lobar pneumonia, unspecified
3	10	J189	4557	Both	J18	0.0212223	0.2415	0.0904	0.0957	0.2184	0.0817	Pneumonia, unspecified
3	10	J449	4647	Both	J44	0.0346718	0.4303	0.0631	0.1452	0.3678	0.0539	Chronic obstructive pulmonary disease, unspecified
3	10	J459	4652	Both	J45	0.087013	0.3559	0.0355	0.0156	0.3503	0.0349	Asthma, unspecified
3	11	K210	4902	Both	K21	0.0364225	0.1635	0.0619	0.0208	0.1601	0.0606	Gastro-oesophageal reflux disease with oesophagitis
3	11	K219	4903	Both	K21	0.0720907	0.2173	0.0399	0.0425	0.208	0.0382	Gastro-oesophageal reflux disease without oesophagitis
3	11	K296	4966	Both	K29	0.0237391	0.1087	0.0826	0.0362	0.1048	0.0796	Other gastritis
3	11	K297	4967	Both	K29	0.0522379	0.1584	0.0493	0.0474	0.1509	0.047	Gastritis, unspecified
3	11	K298	4968	Both	K29	0.025458	0.0835	0.0783	0.0376	0.0804	0.0753	Duodenitis
3	11	K317	4979	Both	K31	0.0219924	0.2544	0.0821	0.0458	0.2427	0.0784	Polyp of stomach and duodenum
3	11	K409	5004	Males	K40	0.0943182	0.3031	0.0777	0.0574	0.2857	0.0732	Unilateral or unspecified inguinal hernia, without obstruction or gangrene
3	11	K449	5029	Both	K44	0.0990572	0.2003	0.0346	0.0646	0.1874	0.0324	Diaphragmatic hernia without obstruction or gangrene
3	11	K529	5058	Both	K52	0.044489	0.1074	0.0554	0.0184	0.1054	0.0543	Non-infective gastro-enteritis and colitis, unspecified
3	11	K573	5078	Both	K57	0.106802	0.3348	0.0332	0.0756	0.3095	0.0307	Diverticular disease of large intestine without perforation or abscess
3	11	K579	5082	Both	K57	0.0298525	0.2805	0.0677	0.0994	0.2526	0.061	Diverticular disease of intestine, part unspecified, without perforation or abscess
3	11	K589	5085	Both	K58	0.0225879	0.099	0.0895	0.0432	0.0947	0.0856	Irritable bowel syndrome without diarrhoea
3	11	K590	5087	Both	K59	0.0518569	0.0921	0.0527	0.0545	0.0871	0.0498	Constipation
3	11	K621	5109	Both	K62	0.0253746	0.151	0.0772	0.0298	0.1465	0.0749	Rectal polyp
3	11	K625	5113	Both	K62	0.0364344	0.0586	0.0628	0.0082	0.0581	0.0623	Haemorrhage of anus and rectum
3	11	K635	5124	Both	K63	0.0513567	0.2923	0.0497	0.0405	0.2804	0.0477	Polyp of colon
3	11	K802	5212	Both	K80	0.0296699	0.2046	0.0698	0.0421	0.196	0.0669	Calculus of gallbladder without cholecystitis
3	11	K922	5277	Both	K92	0.026383	0.1229	0.0787	0.0122	0.1214	0.0777	Gastro-intestinal haemorrhage, unspecified
3	12	L031	5298	Both	L03	0.0224608	0.0422	0.1045	0.0385	0.0405	0.1005	Cellulitis of other parts of limb
3	13	M109	6344	Males	M10	0.0311325	0.2973	0.1469	0.0686	0.2769	0.1368	Gout, unspecified
3	13	M139	6523	Both	M13	0.0540918	0.1881	0.0499	0.1034	0.1686	0.0448	Arthritis, unspecified
3	13	M169	6562	Both	M16	0.0380699	0.2409	0.0615	0.0884	0.2196	0.056	Coxarthrosis, unspecified
3	13	M179	6570	Both	M17	0.0626109	0.3333	0.0437	0.0622	0.3126	0.041	Gonarthrosis, unspecified
3	13	M199	6624	Both	M19	0.0766241	0.2806	0.0393	0.1082	0.2502	0.0351	Arthrosis, unspecified
3	13	M201	6637	Females	M20	0.0319842	0.322	0.1022	0.0258	0.3137	0.0996	Hallux valgus (acquired)
3	13	M232	6784	Both	M23	0.0308767	0.1869	0.0717	0.0134	0.1844	0.0707	Derangement of meniscus due to old tear or injury
3	13	M255	7021	Both	M25	0.0300193	0.0727	0.0718	0.0266	0.0708	0.0699	Pain in joint
3	13	M478	7553	Both	M47	0.0214764	0.1531	0.0896	0.0616	0.1437	0.0841	Other spondylosis
3	13	M545	7883	Both	M54	0.0274786	0.2496	0.0759	0.0198	0.2446	0.0744	Low back pain
3	13	M549	7916	Both	M54	0.0201147	0.3765	0.0803	0.0257	0.3668	0.0782	Dorsalgia, unspecified
3	13	M796	8939	Both	M79	0.023493	0.2286	0.0818	0.0262	0.2226	0.0797	Pain in limb
3	13	M819	9161	Females	M81	0.0486764	0.3569	0.0876	0.1524	0.3025	0.0742	Osteoporosis, unspecified
3	14	N179	10302	Both	N17	0.0369425	0.2188	0.0686	0.1347	0.1893	0.0594	Acute renal failure, unspecified
3	14	N328	10366	Both	N32	0.024013	0.1796	0.0876	0.0551	0.1697	0.0828	Other specified disorders of bladder
3	14	N390	10392	Both	N39	0.0517655	0.0221	0.0557	0.0818	0.0203	0.0511	Urinary tract infection, site not specified
3	14	N393	10395	Females	N39	0.028631	0.5336	0.0912	0.0042	0.5314	0.0908	Stress incontinence
3	14	N811	10528	Females	N81	0.0277909	0.3649	0.1175	0.0365	0.3516	0.1132	Cystocele
3	14	N812	10529	Females	N81	0.0203254	0.4251	0.1262	0.0305	0.4122	0.1223	Incomplete uterovaginal prolapse
3	14	N816	10533	Females	N81	0.0252484	0.3063	0.1177	0.0236	0.2991	0.1149	Rectocele
3	14	N832	10548	Females	N83	0.0204286	0.0633	0.1525	0.0179	0.0621	0.1498	Other and unspecified ovarian cysts
3	14	N840	10557	Females	N84	0.0413731	0.1329	0.0981	0.0054	0.1322	0.0976	Polyp of corpus uteri
3	14	N920	10618	Females	N92	0.0400834	0.3431	0.1009	0.1477	0.2925	0.086	Excessive and frequent menstruation with regular cycle
3	14	N950	10640	Females	N95	0.0475562	0.1263	0.1013	0.043	0.1208	0.0969	Postmenopausal bleeding
					Mean	0.0549763	0.243127	0.0658996	0.0759934	0.222897	0.0605004
					Median	0.0438856	0.2415	0.0631	0.0556	0.2221	0.059

### Sheet: Supp Table 3
Level	Chapter	Code	Sex	Prevalence	Estimate of alpha	SD	Description
1	2	Block_C43-C44	Both	0.0537465	0.03	0.29	C43-C44_Melanoma_and_other_malignant_neoplasms_of_skin
1	2	Block_C50-C50	Females	0.0627966	-0.18	0.37	C50-C50_Malignant_neoplasm_of_breast
1	2	Block_C60-C63	Males	0.058866	-0.03	0.37	C60-C63_Malignant_neoplasms_of_male_genital_organs
1	2	Block_D10-D36	Both	0.149171	-0.18	0.5	D10-D36_Benign_neoplasms
1	3	Block_D50-D53	Both	0.0405034	0.11	0.5	D50-D53_Nutritional_anaemias
1	4	Block_E00-E07	Both	0.0636629	-0.07	0.17	E00-E07_Disorders_of_thyroid_gland
1	4	Block_E10-E14	Both	0.073095	-0.3	0.12	E10-E14_Diabetes_mellitus
1	4	Block_E65-E68	Both	0.0623688	-0.31	0.16	E65-E68_Obesity_and_other_hyperalimentation
1	4	Block_E70-E90	Both	0.180866	-0.23	0.21	E70-E90_Metabolic_disorders
1	5	Block_F10-F19	Both	0.0597805	0.28	0.36	F10-F19_Mental_and_behavioural_disorders_due_to_psychoactive_substance_use
1	5	Block_F30-F39	Both	0.0562712	-0.53	0.26	F30-F39_Mood_[affective]_disorders
1	5	Block_F40-F48	Both	0.044485	0.34	0.5	F40-F48_Neurotic,_stress-related_and_somatoform_disorders
1	6	Block_G50-G59	Both	0.0598678	0.18	0.38	G50-G59_Nerve,_nerve_root_and_plexus_disorders
1	7	Block_H25-H28	Both	0.10446	-0.22	0.27	H25-H28_Disorders_of_lens
1	7	Block_H40-H42	Both	0.0236835	-0.11	0.34	H40-H42_Glaucoma
1	9	Block_I10-I15	Both	0.278375	-0.11	0.12	I10-I15_Hypertensive_diseases
1	9	Block_I20-I25	Both	0.105091	-0.13	0.24	I20-I25_Ischaemic_heart_diseases
1	9	Block_I30-I52	Both	0.129084	-0.15	0.31	I30-I52_Other_forms_of_heart_disease
1	9	Block_I80-I89	Both	0.11232	-0.05	0.42	I80-I89_Diseases_of_veins,_lymphatic_vessels_and_lymph_nodes,_not_elsewhere_classified
1	10	Block_J09-J18	Both	0.053544	0.29	0.5	J09-J18_Influenza_and_pneumonia
1	10	Block_J40-J47	Both	0.12153	-0.31	0.15	J40-J47_Chronic_lower_respiratory_diseases
1	11	Block_K20-K31	Both	0.210472	-0.25	0.22	K20-K31_Diseases_of_oesophagus,_stomach_and_duodenum
1	11	Block_K40-K46	Both	0.162438	0.07	0.28	K40-K46_Hernia
1	11	Block_K55-K64	Both	0.254628	0.14	0.41	K55-K64_Other_diseases_of_intestines
1	11	Block_K80-K87	Both	0.0649967	-0.56	0.19	K80-K87_Disorders_of_gallbladder,_biliary_tract_and_pancreas
1	11	Block_K90-K93	Both	0.0520514	0.06	0.32	K90-K93_Other_diseases_of_the_digestive_system
1	12	Block_L80-L99	Both	0.0624958	0.09	0.5	L80-L99_Other_disorders_of_the_skin_and_subcutaneous_tissue
1	13	Block_M15-M19	Both	0.174089	-0.15	0.2	M15-M19_Arthrosis
1	13	Block_M20-M25	Both	0.116357	0	0.34	M20-M25_Other_joint_disorders
1	13	Block_M45-M49	Both	0.0533773	-0.05	0.38	M45-M49_Spondylopathies
1	13	Block_M50-M54	Both	0.0762589	-0.1	0.5	M50-M54_Other_dorsopathies
1	13	Block_M70-M79	Both	0.0977472	0.17	0.33	M70-M79_Other_soft_tissue_disorders
1	13	Block_M80-M85	Both	0.0455966	-0.14	0.5	M80-M85_Disorders_of_bone_density_and_structure
1	14	Block_N40-N51	Males	0.157805	-0.45	0.27	N40-N51_Diseases_of_male_genital_organs
1	14	Block_N80-N98	Females	0.24451	-0.58	0.33	N80-N98_Noninflammatory_disorders_of_female_genital_tract
2	2	C44	Both	0.0474584	0.02	0.29	C44_Other_malignant_neoplasms_of_skin
2	2	C50	Females	0.0627966	-0.18	0.37	C50_Malignant_neoplasm_of_breast
2	2	C61	Males	0.0568181	-0.1	0.33	C61_Malignant_neoplasm_of_prostate
2	2	D12	Both	0.0548977	-0.1	0.38	D12_Benign_neoplasm_of_colon,_rectum,_anus_and_anal_canal
2	2	D25	Females	0.0506883	0.2	0.5	D25_Leiomyoma_of_uterus
2	3	D50	Both	0.0369068	0.23	0.5	D50_Iron_deficiency_anaemia
2	4	E03	Both	0.0540283	-0.17	0.14	E03_Other_hypothyroidism
2	4	E11	Both	0.0686211	-0.33	0.11	E11_Non-insulin-dependent_diabetes_mellitus
2	4	E66	Both	0.0621941	-0.31	0.16	E66_Obesity
2	4	E78	Both	0.137675	-0.2	0.17	E78_Disorders_of_lipoprotein_metabolism_and_other_lipidaemias
2	5	F17	Both	0.0448225	0.03	0.45	F17_Mental_and_behavioural_disorders_due_to_use_of_tobacco
2	5	F32	Both	0.053548	-0.51	0.27	F32_Depressive_episode
2	5	F41	Both	0.0383716	-0.05	0.5	F41_Other_anxiety_disorders
2	6	G47	Both	0.0212143	-0.92	0.28	G47_Sleep_disorders
2	6	G56	Both	0.0331871	-0.22	0.27	G56_Mononeuropathies_of_upper_limb
2	7	H25	Both	0.0527342	-0.27	0.44	H25_Senile_cataract
2	7	H26	Both	0.0702765	-0.22	0.5	H26_Other_cataract
2	7	H40	Both	0.0236796	-0.11	0.34	H40_Glaucoma
2	9	I10	Both	0.27793	-0.1	0.12	I10_Essential_(primary)_hypertension
2	9	I20	Both	0.0588674	-0.36	0.2	I20_Angina_pectoris
2	9	I25	Both	0.0902404	-0.22	0.2	I25_Chronic_ischaemic_heart_disease
2	9	I48	Both	0.0683035	-0.33	0.17	I48_Atrial_fibrillation_and_flutter
2	9	I50	Both	0.0293841	-0.12	0.5	I50_Heart_failure
2	9	I83	Both	0.0327624	-0.27	0.21	I83_Varicose_veins_of_lower_extremities
2	10	J18	Both	0.0476569	0.3	0.5	J18_Pneumonia,_organism_unspecified
2	10	J44	Both	0.0386138	-0.32	0.21	J44_Other_chronic_obstructive_pulmonary_disease
2	10	J45	Both	0.0880927	-0.32	0.13	J45_Asthma
2	11	K20	Both	0.0302297	-0.07	0.5	K20_Oesophagitis
2	11	K21	Both	0.0987078	0	0.33	K21_Gastro-oesophageal_reflux_disease
2	11	K22	Both	0.0379191	0.29	0.5	K22_Other_diseases_of_oesophagus
2	11	K29	Both	0.101784	-0.22	0.36	K29_Gastritis_and_duodenitis
2	11	K40	Males	0.10436	-0.37	0.18	K40_Inguinal_hernia
2	11	K44	Both	0.099208	0.12	0.3	K44_Diaphragmatic_hernia
2	11	K57	Both	0.119394	-0.31	0.15	K57_Diverticular_disease_of_intestine
2	11	K63	Both	0.0628253	-0.01	0.5	K63_Other_diseases_of_intestine
2	11	K80	Both	0.049872	-0.46	0.22	K80_Cholelithiasis
2	13	M16	Both	0.0483397	0.01	0.34	M16_Coxarthrosis_[arthrosis_of_hip]
2	13	M17	Both	0.0741351	-0.16	0.21	M17_Gonarthrosis_[arthrosis_of_knee]
2	13	M19	Both	0.0802961	0.09	0.35	M19_Other_arthrosis
2	13	M20	Females	0.0447189	-0.14	0.5	M20_Acquired_deformities_of_fingers_and_toes
2	13	M23	Both	0.0430996	-0.33	0.29	M23_Internal_derangement_of_knee
2	13	M47	Both	0.0346758	-0.19	0.5	M47_Spondylosis
2	13	M48	Both	0.0202378	0	0.5	M48_Other_spondylopathies
2	13	M51	Both	0.0282567	0.22	0.5	M51_Other_intervertebral_disk_disorders
2	13	M54	Both	0.0567277	-0.36	0.28	M54_Dorsalgia
2	13	M79	Both	0.0484111	-0.06	0.5	M79_Other_soft_tissue_disorders,_not_elsewhere_classified
2	14	N40	Males	0.105332	-0.42	0.23	N40_Hyperplasia_of_prostate
2	14	N81	Females	0.0645285	-0.33	0.26	N81_Female_genital_prolapse
3	2	C443	Both	0.0248983	-0.18	0.28	C44.3_Skin_of_other_and_unspecified_parts_of_face
3	2	C509	Females	0.0452569	-0.24	0.48	C50.9_Breast,_unspecified
3	2	D259	Females	0.0403856	0.24	0.5	D25.9_Leiomyoma_of_uterus,_unspecified
3	3	D509	Both	0.0282051	0.38	0.5	D50.9_Iron_deficiency_anaemia,_unspecified
3	4	E039	Both	0.0538378	-0.16	0.14	E03.9_Hypothyroidism,_unspecified
3	4	E119	Both	0.0675969	-0.33	0.11	E11.9_Without_complications
3	4	E669	Both	0.0586094	-0.31	0.18	E66.9_Obesity,_unspecified
3	4	E780	Both	0.127111	-0.24	0.18	E78.0_Pure_hypercholesterolaemia
3	5	F171	Both	0.0438856	0.05	0.46	F17.1_Harmful_use
3	5	F329	Both	0.0524761	-0.5	0.27	F32.9_Depressive_episode,_unspecified
3	5	F419	Both	0.0312221	0.06	0.5	F41.9_Anxiety_disorder,_unspecified
3	6	G560	Both	0.0300629	-0.32	0.23	G56.0_Carpal_tunnel_syndrome
3	7	H251	Both	0.0329172	0.01	0.5	H25.1_Senile_nuclear_cataract
3	7	H269	Both	0.0610826	-0.13	0.5	H26.9_Cataract,_unspecified
3	9	I209	Both	0.0511383	-0.45	0.19	I20.9_Angina_pectoris,_unspecified
3	9	I251	Both	0.0647982	-0.03	0.22	I25.1_Atherosclerotic_heart_disease
3	9	I252	Both	0.0333102	-0.31	0.27	I25.2_Old_myocardial_infarction
3	9	I259	Both	0.0488875	-0.26	0.26	I25.9_Chronic_ischaemic_heart_disease,_unspecified
3	9	I489	Both	0.0390068	-0.13	0.3	I48.9_Atrial_fibrillation_and_atrial_flutter,__unspecified
3	9	I839	Both	0.0302574	-0.39	0.19	I83.9_Varicose_veins_of_lower_extremities_without_ulcer_or_inflammation
3	10	J449	Both	0.0346718	-0.38	0.21	J44.9_Chronic_obstructive_pulmonary_disease,_unspecified
3	10	J459	Both	0.087013	-0.31	0.13	J45.9_Asthma,_unspecified
3	11	K219	Both	0.0720907	0.04	0.43	K21.9_Gastro-oesophageal_reflux_disease_without_oesophagitis
3	11	K409	Males	0.0943182	-0.32	0.22	K40.9_Unilateral_or_unspecified_inguinal_hernia,_without_obstruction_or_gangrene
3	11	K449	Both	0.0990572	0.13	0.3	K44.9_Diaphragmatic_hernia_without_obstruction_or_gangrene
3	11	K573	Both	0.106802	-0.26	0.17	K57.3_Diverticular_disease_of_large_intestine_without_perforation_or_abscess
3	11	K579	Both	0.0298525	-0.62	0.22	K57.9_Diverticular_disease_of_intestine,_part_unspecified,_without_perforation_or_abscess
3	11	K635	Both	0.0513567	0.18	0.5	K63.5_Polyp_of_colon
3	13	M139	Both	0.0540918	0.26	0.5	M13.9_Arthritis,_unspecified
3	13	M169	Both	0.0380699	0.19	0.49	M16.9_Coxarthrosis,_unspecified
3	13	M179	Both	0.0626109	-0.2	0.22	M17.9_Gonarthrosis,_unspecified
3	13	M199	Both	0.0766241	0.14	0.36	M19.9_Arthrosis,_unspecified
3	13	M549	Both	0.0201147	-0.98	0.5	M54.9_Dorsalgia,_unspecified
3	13	M819	Females	0.0486764	-0.27	0.39	M81.9_Osteoporosis,_unspecified
3	14	N393	Females	0.028631	-0.29	0.33	N39.3_Stress_incontinence
			Mean	0.0727978	-0.144153	0.324407
			Median	0.0577138	-0.155	0.315
